# Persistence of Extended Spectrum β-Lactamase-Producing Enterobacterales in the Gut Microbiome of Healthy Newborns

**DOI:** 10.64898/2026.09.01.26361559

**Authors:** Weitao Shuai, Leena B. Mithal, Aspen Kremer, Abigail Aron, Alima Sajwani, Danielle Huntinghouse, Erica M. Hartmann, Mehreen Arshad

**Author notes:** shared first authorship (Weitao Shuai, Leena B. Mithal).

## Abstract

The global prevalence of Extended-spectrum β-lactamase-producing Enterobacterales (ESBL-E) colonization is increasing. However, it is unclear whether ESBL-E persist and if that is associated with an altered gut microbial ecology especially in early life where the developing microbiome may not provide the same colonization resistance as in adults. In this study, we collected longitudinal infant gut microbiome samples at delivery and in the nonclinical home setting in Chicago, Illinois, U.S.A, aiming to disentangle how genetic factors pertaining to the ESBL-E, as well as the surrounding gut ecology, influences persistence in the infant gut microbiome. We observed not only a higher-than-expected prevalence of ESBL-E in healthy infant gut microbiomes, but also a trend of ESBL-E persistence once colonized. Microbial communities showed higher dissimilarity between ESBL-E positive and negative infant gut microbiome at earlier time points. Although dissimilarity decreased over time, we present evidence that ESBL-E persist even when traditional detection methods are negative.
