## Supplemental Table 1 for "Persistence of Extended Spectrum β-Lactamase-Producing Enterobacterales in the Gut Microbiome of Healthy Newborns"

### Sheet: Dyad_ID
StudyID	ESBL_persistence	ESBL-E	Note	key: 0_negative|1_transient|2_persistent
PWH0090	2	E. coli-EC-15
PWH0091	1	E. coli-CMY-136	missing 24h sample
PWH0094	2	E. coli-EC-19	missing 24h sample
PWH0095	0		missing 2M sample
PWH0099	2	E. coli-EC-19
PWH0099	1	E. coli-CMY-136
PWH0103	0		only has 24h sample
PWH0104	2	E. coli-CMY-136
PWH0104	1	E. coli-EC family
PWH0105	1	E. coli-CTX-M-14
PWH0105	1	E. coli-EC-19
PWH0106	2	E. coli-EC-19
PWH0116	2	E. coli-EC-15	missing 7d and 8M samples
PWH0118	1	E. coli-CMY-136	Positive for 8M sample
PWH0118	1	E. coli-EC-19
PWH0119	2	E. coli-EC-15	missing 24h sample
PWH0122	2	E. coli-CMY-136
PWH0122	1	E. coli-EC family
PWH0126	2	E. coli-EC-19
PWH0126	1	C. freundii-CMY-136	Positive for 8M sample
PWH0126	1	E. coli-CMY-136	Positive for 8M sample
PWH0126	1	Klebsiella-OXY family
PWH0127	2	E. coli-EC-19	missing 24h sample
PWH0130	1	Klebsiella-OXY family	missing 24h sample
PWH0132	1	E. coli-CMY-136
PWH0132	1	E. coli-EC-15
PWH0134	2	Klebsiella-OXY family
PWH0135	NA	C. freundii-CMY-136	missing 2M and 8M samples
PWH0135	NA	K. michiganensis-OXY-5-1	missing 2M and 8M samples
PWH0136	1	E. coli-CMY-136	missing 7d sample
PWH0136	1	E. coli-EC family	missing 7d sample
PWH0137	0		missing 2M and 8M samples
PWH0138	2	E. coli-EC family
PWH0142	1	E. coli-EC-19	missing 24h and 2M samples
PWH0144	2	E. coli-EC-19	missing 8M samples
PWH0145	0
PWH0150	0		only has 24h sample
PWH0158	NA	E. coli-EC family	only has 24h sample
PWH0159	0		only has 24h sample
PWH0162	2	K. michiganensis-OXY-5-1
PWH0163	2	E. coli-EC family
PWH0163	1	K. oxytoca-OXY-2-11
PWH0165	1	E. coli-CTX-M-55	Positive for 8M sample
PWH0166	0
PWH0167	0		missing 24h and 8M samples
PWH0169	2	E. coli-EC-19
PWH0169	1	K. grimontii-OXY-6-4
PWH0172	NA		missing all infant samples
PWH0173	NA		missing all infant samples
PWH0176	0		only has 24h sample
PWH0177	0		only has 24h sample
PWH0178	0
PWH0179	1	E. coli-CMY-136
PWH0179	1	E. coli-EC-15
PWH0179	1	Klebsiella-OXY-1-1
PWH0181	NA		missing all infant samples
PWH0182	1	E. coli-EC-19
PWH0182	1	K. oxytoca-OXY-2-7
PWH0185	1	E. coli-CMY-136	missing 24h sample
PWH0185	1	E. coli-EC-19	missing 24h sample; Positive for 8M sample
PWH0185	1	K. oxytoca-OXY family	missing 24h sample
PWH0186	2	E. coli-EC family	missing 24h sample
PWH0186	1	C. freundii-CMY-136	missing 24h sample
PWH0186	1	E. coli-CMY-136	missing 24h sample
PWH0186	1	K. oxytoca-OXY family	missing 24h sample
PWH0188	2	E. coli-EC-19
PWH0189	2	E. coli-EC-19	missing 24h sample
PWH0190	2	C. freundii-CMY-136
PWH0190	1	E. coli-EC family	Positive for 8M sample
PWH0191	2	E. coli-CMY-136
PWH0191	1	E. coli-EC family	Positive for 8M sample
PWH0193	1	E. coli-EC-19	missing 24h sample
PWH0194	NA	C. freundii-CMY-136	missing 2M and 8M samples
PWH0194	NA	E. coli-EC-19	missing 2M and 8M samples
PWH0196	2	E. coli-EC-19
PWH0196	2	K. oxytoca-OXY-2-8
PWH0197	1	E. coli-EC-19
PWH0200	2	E. coli-EC-19	missing 8M samples
PWH0201	1	E. coli-EC-19	missing 2M sample
PWH0201	1	K. oxytoca-OXY-2-1	missing 2M sample
PWH0205	1	E. coli-EC-14	Positive for 8M sample
PWH0205	1	K. grimontii-OXY-4-1
PWH0206	0		missing 2M sample
PWH0207	NA	E. coli-EC-19	only has 7d sample
PWH0209	1	E. coli-EC-19	missing 2M sample; Positive for 8M sample
PWH0210	2	E. coli-EC-19
PWH0210	1	C. freundii-CMY-136	Positive for 8M sample
PWH0212	2	E. coli-EC-19	missing 8M samples
PWH0216	2	E. coli-EC family
PWH0216	1	K. oxytoca-OXY family
